# Using single molecule Molecular Inversion Probes as a cost-effective, high-throughput sequencing approach to target all genes and loci associated with macular diseases

**DOI:** 10.1101/2022.03.17.22272534

**Authors:** Rebekkah J. Hitti-Malin, Claire-Marie Dhaenens, Daan M. Panneman, Zelia Corradi, Mubeen Khan, Anneke I. den Hollander, G. Jane Farrar, Christian Gilissen, Alexander Hoischen, Maartje van de Vorst, Femke Bults, Erica G.M. Boonen, Patrick Saunders, MD Study Group, Susanne Roosing, Frans P.M. Cremers

**Affiliations:** Department of Human Genetics, Radboud University Medical Center, Nijmegen, The Netherlands; Donders Institute for Brain, Cognition and Behaviour, Radboud University Medical Center, Nijmegen, The Netherlands; Univ. Lille, Inserm, CHU Lille, U1172-LilNCog-Lille Neuroscience & Cognition, F-59000 Lille, France; Department of Ophthalmology, Radboud University Medical Center, Nijmegen, The Netherlands; The School of Genetics & Microbiology, The University of Dublin Trinity College, Dublin, Ireland; Radboud Institute of Molecular Life Sciences, Radboudumc, Nijmegen, The Netherlands; Radboud University Medical Center for Infectious Diseases (RCI), Department of Internal Medicine, Radboud University Medical Center, Nijmegen, the Netherlands; Molecular Loop Biosciences Inc., Newton, MA, USA

**Keywords:** macular diseases, targeted gene sequencing, cost-effective, high-throughput, smMIPs

## Abstract

**Background:** Macular diseases (MDs) are a subgroup of retinal disorders characterized by central vision loss that represent a major cause of vision impairment. Despite the identification of numerous genes associated with inherited MD (iMD) and risk factors associated with age-related MD (AMD), the extent of genetic and non-genetic factors that influence the expression of MD is still not fully explained. Single molecule Molecular Inversion Probes (smMIPs) have proven effective in sequencing the *ABCA4* gene in patients with Stargardt disease in a cost-effective manner to identify associated coding and non-coding variation, however a large portion of patients with MDs still remain genetically unexplained.

**Methods:** For MD patients, we hypothesized that the missing heritability may be revealed by smMIPs-based sequencing of all MD-associated genes and risk factors. We used 17,394 smMIPs to sequence the coding regions of 105 genes and non-coding or regulatory loci associated with iMD and AMD, known pseudo-exons, and the mitochondrial genome in two test cohorts that had previously been screened for variants in the entire *ABCA4* gene.

**Results:** Sequencing of 379 probands achieved an average nucleotide coverage of 431× across all targets. Following detailed sequencing analysis of 110 probands, a diagnostic yield of 38% was observed. This established an ‘‘MD-smMIPs panel’’ that allows a genotype-first approach in a high-throughput and cost-effective manner, whilst achieving uniform and high coverage across targets.

**Conclusions:** Further analysis will identify known and novel variants in MD-associated genes to offer an accurate clinical diagnosis to patients and their families. Furthermore, this will reveal new genetic associations for MD and potential genetic overlaps between iMD and AMD.
