## Supplemental Table S1 for "Using single molecule Molecular Inversion Probes as a cost-effective, high-throughput sequencing approach to target all genes and loci associated with macular diseases"

### Sheet: Genes completely targeted
Supplementary Table S1: List of genes targeted in the MD-smMIPs panel and reported phenotypes associated with each gene.
Gene/Locus	Associated maculopathy	iMD or IRD phenotype 1	iMD or IRD phenotype 2	iMD or IRD phenotype 3
ABCA1	AMD
ABCA4	iMD/RP-LCA	STGD1	RP ar	CD/CRD ar
ADAM19	AMD
ADAM9	iMD	CD/CRD ar
AIPL1	iMD/RP-LCA	LCA ar	CD/CRD ad
APOE	AMD
ARHGEF18	iMD/RP-LCA	RP ar
ARMS2	AMD
ATF6	iMD	ACHM ar
BCAR1	AMD
BEST1	iMD/RP-LCA	MD ad	RP ar	RP ad
C1QTNF5	iMD	MD ad
C2	AMD
C21orf2 (CFAP410)	iMD	CD/CRD ar
C2ORF71 (PCARE)	iMD/RP-LCA	RP ar
C3	AMD
C8ORF37	iMD/RP-LCA	RP ar	CD/CRD ar	BBS ar
C9	AMD
CABP4	iMD/RP-LCA	CSNB ar	LCA ar
CACNA1F	iMD	CSNB xl	CD/CRD xl	other xl
CACNA2D4	iMD	CD/CRD ar
CD46	AMD
CD55	AMD
CDH3	iMD	AR retinopathy
CDHR1	iMD	CD/CRD ar
CEP250	iMD	USH ar
CEP78	iMD	USH ar	CRD ar
CERKL	iMD/RP-LCA	RP ar	CD/CRD ar
CETP	AMD
CFB	AMD
CFH	iMD/AMD
CFHR1	AMD
CFHR2	AMD
CFHR3	AMD
CFHR4	AMD
CFHR5	AMD
CFI	AMD
CLN3	iMD/RP-LCA	RP ar	CRD ar
CNGA3	iMD	ACHM ar	CD/CRD ar
CNGB3	iMD	ACHM ar	CD/CRD ar
CNNM4	iMD	CD/CRD ar	other ar
COL4A5	AMD
COL8A1	AMD
CRB1	iMD/RP-LCA	LCA ar	RP ar	other ad
CRX	iMD/RP-LCA	LCA ad	LCA ar	RP ad
CTNNA1	iMD	MD ad
CYMD locus	iMD	CYMD
DRAM2	iMD	MD ar
EFEMP1	iMD	MD ad
ELOVL4	iMD	MD ad
ESRRA	AMD
EYS	iMD/RP-LCA	RP ar
FBN2	iMD/AMD	MD ad
GNAT2	iMD	ACHM ar
GUCA1A	iMD	CD/CRD ad
GUCY2D	iMD/RP-LCA	LCA ar	CD/CRD ad
HK1	iMD/RP-LCA	RP ar	MD ar
HMCN1	iMD	MD ad
HTRA1	AMD
IFT81	iMD	CRD ar
IMPG1	iMD	MD ar	MD ad
IMPG2	iMD/RP-LCA	RP ar
IRX1/MCDR3 locus	iMD	NCMD ad
KCNV2	iMD	ACHM ar	CD/CRD ar
KIR2DL4	AMD
LIPC	AMD
MFSD8	iMD	MD ar
NMNAT1	iMD/RP-LCA	LCA ar
OPN1LW	iMD
OPN1MW	iMD
OPN1SW	iMD	Colour blindness ad
OTX2	iMD/RP-LCA	LCA ad	MD ad
PDE6C	iMD	ACHM ar	CD/CRD ar
PDE6H	iMD	ACHM ar	CD/CRD ar
PHF12	AMD
PITPNM3	iMD	CD/CRD ad
POC1B	iMD	CRD ar
PRDM13/MCDR1 locus	iMD	MD ad
PROM1	iMD/RP-LCA	RP ar	CD/CRD ad	MD ad
PRPH2	iMD/RP-LCA	MD ad	CD/CRD ad	RP ad
PUS7	AMD
RAB28	iMD	CD/CRD ar
RAX2	iMD	CD/CRD ar
RDH12	iMD/RP-LCA	LCA ar	RP ad
RDH5	iMD	CSNB ar	CD/CRD ar
RIMS1	iMD	CD/CRD ad
RLBP1	AMD/RP-LCA	RP ar	other ar
ROM1	iMD/RP-LCA	RP ad
RP1	iMD/RP-LCA	RP ad	RP ar
RP1L1	iMD/RP-LCA	RP ar	MD ad
RPGR	iMD/RP-LCA	RP xl	CD/CRD xl	MD xl
RPGRIP1	iMD/RP-LCA	LCA ar	CD/CRD ar
RPGRorf15	iMD
RS1	iMD	RS xl
RXFP2	AMD
SCN10A	AMD
SLC16A8	AMD
SPEF2	AMD
TACC2	AMD
TIMP3	AMD/RP-LCA	SFD ad
TLCD3B	iMD	CRD ar
TTLL5	iMD	CD/CRD ar
TULP1	iMD/RP-LCA	LCA ar	RP ar
UNC119	iMD	CD/CRD ad
VPS13B	AMD
Total number of nuclear genes/loci		105
Sum of nuclear DNA target regions of all genes/loci (nt)		436017
Mitochondrial DNA total (nt)		16569
Grand total regions (nt):		452586
Inheritance abbreviations: Autosomal dominant (ad); autosomal recessive (ar), X-linked (xl). Disease abbreviations: Achromatopsia (ACHM); age-related macular degeneration (AMD); Bardet-Biedl syndrome (BBS); cone dystrophy (CD); cone-rod dystrophy (CRD); congenital stationary night blindness (CSNB); cystoid macular dystrophy (CYMD); inherited macular degeneration (iMD); inherited retinal degenerat…
