## Supplemental Table S2 for "Using single molecule Molecular Inversion Probes as a cost-effective, high-throughput sequencing approach to target all genes and loci associated with macular diseases"

### Sheet: DIVs
Supplementary Table S2: Deep-intronic variants and resulting pseudo-exons targeted in the MD-smMIPs study.
Chromosome	Gene	NM number	Genomic variant (hg19)	cDNA variant	RNA variant	Protein variant	Size of PE (nt)	Start genomic position PE	end genomic position PE	Reference
chr1	ABCA4	NM_000350.3	g.94580645A>C	c.67-2023T>G	r.[66_67ins67-2266_67-2024,=]	p.[IIe23IIefs*30,=]	243	94580888	94580646	Khan et al. 2020 PMID: 32307445
chr1	ABCA4	NM_000350.3	g.94577158A>C	c.161-23T>G	r.[=,161_302del]	p.[=,Cys54Serfs*14]	Partial exon skipping	N/A	N/A	Bauwens et al. 2019 PMID: 30670881
chr1	ABCA4	NM_000350.3	g.94566773T>C	c.570+1798A>G	r.570_571ins570+1733_570+1797	p.(Phe191Leufs*6)	65	94566838	94566774	Khan et al. 2020 PMID: 32307445
chr1	ABCA4	NM_000350.3	g.94561127G>A	c.768+3223C>T	Regulatory variant	Regulatory variant	Regulatory variant	N/A	N/A	Bauwens et al. 2019 PMID: 30670881
chr1	ABCA4	NM_000350.3	g.94549785T>A	c.769-788A>T	r.768_769ins769-778_769-617	p.(Leu257Aspfs*3)	162	94549775	94549614	Khan et al. 2020 PMID: 32307445
chr1	ABCA4	NM_000350.3	g.94549781G>A	c.769-784C>T	r.[=,768_769ins769-617_769-778]	p.[=,Leu257Aspfs*3]	162	94549775	94549614	Sangermano et al. 2019 PMID: 30643219; Runhart et al. 2020 PMID: 32815999
chr1	ABCA4	NM_000350.3	g.94546914T>C	c.859-640A>G	r.858_859ins859-685_859-640	p.(Phe287Tyrfs*69)	46	94546959	94546913	Khan et al. 2020 PMID: 32307445
chr1	ABCA4	NM_000350.3	g.94546820C>T	c.859-546G>A	r.[858_859ins859-545_859-685,=]	p.[Phe287Tyrfs*33,=]	142	94546959	94546820	Khan et al. 2020 PMID: 32307445
chr1	ABCA4	NM_000350.3	g.94546814G>C	c.859-540C>G	r.858_859ins859-545_859-685	p.(Phe287Tyrfs*33)	142	94546959	94546820	Bauwens et al. 2019 PMID: 30670881
chr1	ABCA4	NM_000350.3	g.94546780C>G	c.859-506G>C	r.[858_859ins859-503_859-447,=]	p.[Phe287Thrfs*32,=]	56	94546777	94546721	Sangermano et al. 2019 PMID: 30643219
chr1	ABCA4	NM_000350.3	g.94528096G>C	c.1937+37C>G	r.1937_1938ins1938+1_1938+36	p.(Phe647*)	36-nt intron retention	N/A	N/A	Khan et al. 2020 PMID: 32307445
chr1	ABCA4	NM_000350.3	g.94527698G>C	c.1937+435C>G	r.[=,1937_1938ins1937+396_1937+529]	p.[=,Ser646Serfs*25]	134	94527737	94527604	Sangermano et al. 2019 PMID: 30643219
chr1	ABCA4	NM_000350.3	g.94526936C>T	c.1938-621G>A	r.[=,1937_1938ins1938-797_1938-624, 1937_1938ins[1937+396_1937+529;1938-797_1938-624]]	p.[=,Phe647Alafs*22,Phe647Serfs*22]	134	94527737	94527604	Khan et al. 2020 PMID: 32307445
chr1	ABCA4	NM_000350.3	g.94526936C>T	c.1938-621G>A	r.[=,1937_1938ins1938-797_1938-624, 1937_1938ins[1937+396_1937+529;1938-797_1938-624]]	p.[=,Phe647Alafs*22,Phe647Serfs*22]	174	94527112	94526939	Khan et al. 2020 PMID: 32307445
chr1	ABCA4	NM_000350.3	g.94526934T>C	c.1938-619A>G	r.[1937_1938ins1938-797_1938-624,=]	p.[Phe647Alafs*22,=]	134	94527737	94527604	Fadaie et al. 2019 PMID: 31397521
chr1	ABCA4	NM_000350.3	g.94526934T>C	c.1938-619A>G	r.[1937_1938ins1938-797_1938-624,=]	p.[Phe647Alafs*22,=]	174	94527112	94526939	Fadaie et al. 2019 PMID: 31397521
chr1	ABCA4	NM_000350.3	g.94526829T>C	c.1938-514A>G	r.[[1937_1938ins1937+396_1937+529;1938-623_1938-515],1937_1938ins1938-623_1938-515,=]	p.[Phe647Serfs*155,Phe647Serfs*22,=]	134	94527737	94527604	Khan et al. 2020 PMID: 32307445
chr1	ABCA4	NM_000350.3	g.94526829T>C	c.1938-514A>G	r.[[1937_1938ins1937+396_1937+529;1938-623_1938-515],1937_1938ins1938-623_1938-515,=]	p.[Phe647Serfs*155,Phe647Serfs*22,=]	109	94526932	94526830	Khan et al. 2020 PMID: 32307445
chr1	ABCA4	NM_000350.3	g.94517960G>A	c.2588-706C>T	r.2587_2588ins2588-839_2588-708	p.(Gly863Alafs*3)	132	94518093	94517962	Khan et al. 2020 PMID: 32307445
chr1	ABCA4	NM_000350.3	g.94511126A>T	c.2919-826T>A	r.[2918_2919ins2919-957_2919-825,=]	p.[Leu973Phefs*1,=]	133	94511257	94511125	Fadaie et al. 2019 PMID: 31397521
chr1	ABCA4	NM_000350.3	g.94510683G>A	c.2919-383C>T	Regulatory variant	Regulatory variant	Regulatory variant	94510933	94510433	Bauwens et al 2019 PMID: 30670881
chr1	ABCA4	NM_000350.3	g.94509799G>A	c.3050+370C>T	r.3050_3051ins3050+164_3050+368	p.(Leu1018Glufs*4)	205	94510005	94509801	Fadaie et al. 2019 PMID: 31397521
chr1	ABCA4	NM_000350.3	g.94496509C>T	c.4253+43G>A	r.[=,4129_4253del]	p.[=,Ile1377Hisfs*3]	Exon 28 skipping	N/A	N/A	Sangermano et al. 2019 PMID: 30643219
chr1	ABCA4	NM_000350.3	g.94495923C>T	c.4352+61G>A	r.[4352_4353ins4352+1_4352+57,=]	p.[Glu1452*,=]	57-nt intron retention	N/A	N/A	Fadaie et al. 2019 PMID: 31397521
chr1	ABCA4	NM_000350.3	g.94493901T>C	c.4539+1100A>G	r.[4539_4540ins4539+1033_4539+1100,4539_4540ins4539+989_4539+1100,=]	p.[Arg1514Valfs*31,Arg1514Glyfs*3,=]	68	94493968	94493901	Sangermano et al. 2019 PMID: 30643219
chr1	ABCA4	NM_000350.3	g.94493901T>C	c.4539+1100A>G	r.[4539_4540ins4539+1033_4539+1100,4539_4540ins4539+989_4539+1100,=]	p.[Arg1514Valfs*31,Arg1514Glyfs*3,=]	112	94494012	94493901	Sangermano et al. 2019 PMID: 30643219
chr1	ABCA4	NM_000350.3	g.94493895G>A	c.4539+1106C>T	r.[4539_4540ins4539+1033_4539+1100,4539_4540ins4539+989_4539+1100]	p.[Arg1514Glyfs*3,Arg1514Valfs*31]	68	94493968	94493901	Sangermano et al. 2019 PMID: 30643219; Bauwens et al. 2019 PMID: 30670881
chr1	ABCA4	NM_000350.3	g.94493000C>T	c.4539+2001G>A	r.[=,4539_4540ins4539+1891_4540-2162]	p.[=,Arg1514Leufs*36]	345	94493110	94492766	Braun et al. 2013 PMID: 23918662; Bax et al. 2015 PMID: 25363634; Albert et al. 2018 PMID: 29526278
chr1	ABCA4	NM_000350.3	g.94492973G>A	c.4539+2028C>T	r.[=,4539_4540ins4539+1891_4540-2162]	p.[=,Arg1514Leufs*36]	345	94493110	94492766	Braun et al. 2013 PMID: 23918662; Bax et al. 2015 PMID: 25363634; Albert et al. 2018 PMID: 29526278
chr1	ABCA4	NM_000350.3	g.94492937G>A	c.4539+2064C>T	r.[=,4539_4540ins4539+1891_4540-2162]	p.[=,Arg1514Leufs*36]	345	94493110	94492766	Bauwens et al. 2019 PMID: 30670881
chr1	ABCA4	NM_000350.3	g.94492936G>C	c.4539+2065C>G	r.[4539_4540ins4539+1891_4539+2060,=]	p.[Arg1514Lysfs*35,=]	170	94493110	94492941	Khan et al. 2019 PMID: 31212395
chr1	ABCA4	NM_000350.3	g.94489769T>C	c.4634+741A>G	r.[4634_46354ins634+614_4634+740,=]	p.[Ser1545Serfs*51,=]	127	94489896	94489770	Khan et al. 2020 PMID: 32307445
chr1	ABCA4	NM_000350.3	g.94484125T>C	c.5196+1013A>G	r.5196_5197ins5196+880_5196+1008	p.(Met1733Valfs*2)	129	94484258	94484130	Khan et al. 2020, PMID: 32653833
chr1	ABCA4	NM_000350.3	g.94484082T>C	c.5196+1056A>G	r.5196_5197ins5196+880_5196+1056	p.(Met1733Valfs*2)	177	94484258	94484082	Braun et al. 2013 PMID: 23918662; Khan et al. 2020 PMID: 32653833
chr1	ABCA4	NM_000350.3	g.94484001C>T	c.5196+1137G>A	r.[=,5196_5197ins5196+1140_5196+1212]	p.[=,Met1733Glufs*78]	73	94483998	94483926	Braun et al. 2013 PMID: 23918662; Khan et al. 2020 PMID: 32653833
chr1	ABCA4	NM_000350.3	g.94483922G>T	c.5196+1216C>A	r.[=,5196_5197ins5196+1140_5196+1212]	p.[=,Met1733Glufs*78]	73	94483998	94483926	Braun et al. 2013 PMID: 23918662; Khan et al. 2020 PMID: 32653833
chr1	ABCA4	NM_000350.3	g.94481967C>A	c.5197-557G>T	r.5196_5197ins5197-563_5197-750	p.(Met1733*)	188	94481973	94482160	Bauwens et al. 2019 PMID: 30670881
chr1	ABCA4	NM_000350.3	g.94467632T>A	c.6148-84A>T	r.[=,6147_6148ins6148-262_6148-90,6006_6147delins6148-310_6148-90,6148_6149del]	p.[=,Val2050Valfs*68,Ile2003Hisfs*30, Val2050_Leu2094del]	Not reported	94467810	94467638	Khan et al. 2020 PMID: 32307445
chr1	ABCA4	NM_000350.3	g.94466739C>A	c.6283-78G>T	r.[=,6283_6284ins6283-282_6283-80]	p.[=,Asp2095Aspfr*12]	Not reported	94466943	94466741	Khan et al. 2020 PMID: 32307445
chr1	GNAT2	NM_005272.4	g.110151229C>T	c.461+24G>A	r.461_462ins461+1_461+21	p.(Tyr154*)	22-nt intron retention	110151252	110151232	Rosenberg et al 2004. PMID: 15557429
chr4	PROM1	NM_006017.3	g.15989860T>G	c.2077-521A>G	r.2076_2077ins2077-676_2077-522	p.(Leu692_Ser693ins*23)	155	15990015	15989947	Mayer et al 2016 PMID: 26153215
chr6	TULP1	NM_003322.6	g.35477388C>T	c.718+23G>A	r.718_719ins718+1_718+20	p.(Thr241Glyfs*23)	20-nt intron retention	35477410	35477391	Verbakel et al 2019 PMID: 30950243
chr8	CNGB3	NM_019098.4	g.87617644C>T	c.1663-1205G>A	r.1662_1663ins1663-1242_1663-1209	p.(Gly555Leufs*33,=).	34	87617681	87617648	Weisshuh et al 2020 PMID: 31544997
chr8	CNGB3	NM_019098.4	g.87618576G>A	c.1663-2137C>T	r.1662_1663ins1663-2238_1663-2139	p.(Gly555Alafs*9)	99	87618677	87618578	Weisshuh et al 2020 PMID: 31544997
chr8	CNGB3	NM_019098.4	g.87674402T>A	c.852+4751A>T	r.852_853ins852+4756_852+4828	p.(Ile284_Val285ins*2)	73	87674397	87674325	Scipio et al 2020 PMID: 32881472
chr9	ABCA1	NM_005502.4	g.107599404C>T	c.1195-27G>A	r.1194_1195ins1195-1_1195-25	p.(Glu398ins8Val399Glyfs*13)	25-nt intron retention	N/A	N/A	Fasano et al 2012 PMID: 22959828
chr9	ABCA1	NM_005502.4	g.107567035T>C	c.4465-34A>G	r.4464_4465ins4465-1_4465-33	p.(Gln1488_1489ins9Argfs*9)	33-nt intron retention	N/A	N/A	Fasano et al 2012 PMID: 22959828
chr14	RPGRIP1	NM_020366.3	g.21789155C>G	c.1468-263G>C	r.1467_1468ins1468-250_1468-133	p.(Glu489_Pro490ins*4)	117	21789168	21789285	Jamshidi et al 2019 PMID: 30072743
chr14	RPGRIP1	NM_020366.3	g.21789588C>T	c.1611+27G>A	r.1611-1612ins1611+1_1611+104	p.(Gln537_Glu538ins*12)	104-nt intron retention	N/A	N/A	Jamshidi et al 2019 PMID: 30072743
chr16	CETP	NM_000078.2	g.56994528C>T	c.-1364C>T	Not known	Not known	N/A	N/A	N/A	Frisdal et al 2005 PMID: 16049032
chr16	CETP	NM_000078.2	g.56994894G>A	c.-998G>A	Not known	Not known	N/A	N/A	N/A	Frisdal et al 2005 PMID: 16049032
chr16	CETP	NM_000078.2	g.56995236C>A	c.-656C>A	Not known	Not known	N/A	N/A	N/A	Dachet et al 2000 PMID: 10669650
chr16	CETP	NM_000078.2	g.56995827G>A	c.-65G>A	Not known	Not known	N/A	N/A	N/A	Thompson et al 2004 PMID: 15324321
chr21	C21orf2 /CFAP410	NM_004928.2	g.45750232A>T	c.643-23A>T	r.642-643ins642+1_643-1	p.(Asn215Valfs*259)	496-nt intron 6 retention	N/A	N/A	Wang et al 2016 PMID: 28123176
chrX	COL4A5	NM_033380.3	g.107813924G>A	c.385-719G>A	r.438_439ins384-764_385-618	p.(Lys128ins38Alafs*38)	147	107813879	107814025	King et al 2002 PMID: 12436246
chrX	COL4A5	NM_033380.3	g.107938272T>C	c.4821+121T>C	r.4821_4822ins4821+1_4822-1	p.(Met1607_His1608ins*13)	345-nt intron 51 retention	N/A	N/A	Shimizu et al 2006 PMID: 16517570
chrX	COL4A5	NM_033380.3	g.107938345insT	c.4822-151_150insT	r.4821_4822ins4821+1_4822-1	p.(Met1607_His1608ins*13)	345-nt intron 51 retention	N/A	N/A	Shimizu et al 2006 PMID: 16517570
chrX	COL4A5	NM_033380.3	g.107849932A>G	c.2245-40A>G	r.2245_2395del	p.(?)	Exon 29 skipping	N/A	N/A	Chiereghin et al 2017 PMID: 28570636
chrX	COL4A5	NM_033380.3	g.107852872A>G	c.2395+2750A>G	r.2395_2396ins2395+2751_2395+2780	p.(Gly799ins10)	30	107852873	107852902	King et al 2002 PMID: 12436246
chrX	RPGR	NM_000328.3	g.38160137C>T	c.1059+363G>A	r.1059_1060ins1059+418_1059+553	p.(Leu353_Val354ins*7)	136	38160082	38159947	Neidhardt et al 2007 PMID: 17405150
PE; pseudo-exon, N/A; not applicible.
