## Supplemental Table S3 for "Using single molecule Molecular Inversion Probes as a cost-effective, high-throughput sequencing approach to target all genes and loci associated with macular diseases"

### Sheet: Sheet1
Supplementary Table S3: Collaborators and patient cohorts, including pre-screening and phenotype summary and the number of samples used in the current MD-smMIPs study.
						Inclusion in the MD-smMIPs study
Collaborator; city	Total # of cases	Sample Phenotype(s)	# of unscreened probands	# of prescreened probands	Prescreening method(s)	# of probands used in MD-smMIPs study	# probands used as positive controls in MD-smMIPs study	# probands not solved prior to MD-smMIPs study
Ayuso, C.; del Pozo, M.; Madrid	8	STGD, CRD-ar, CD, RP-ar	0	8	smMIPs	3	3	0
Ben-Yosef, T.; Haifa	16	STGD, MD, CRD	8	8	smMIPs, WES, Sanger	7	1	6
Dhaenens, CM.; Lille	94	STGD, CRD-ar, CD, RP-ar	0	94	smMIPs	8	2	6
Dockery, A.; Farrar, J; Dublin	2	STGD	0	2	TS; smMIPs	2	0	2
Dudakova; L.; Liskova, P.; Praag	2	STGD	0	2	smMIPs	2	2	0
Vincent, A.; Auckland	3	STGD	0	3	smMIPs	2	2	0
Hoyng, CB.; Nijmegen	2	STGD	0	2	smMIPs	0	N/A	N/A
Karali, M.; Banfi, S.; Naples	21	STGD	0	21	smMIPs	12	1	11
Lamey, T.; de Roach, J.; Perth	27	STGD, CD, CRD	0	27	smMIPs	27	4	23
Matynia, A.; Gorin, MB.; Los Angeles	2	STGD	0	2	smMIPs	2	2	0
Mena, M.; Podhajcer, O.; Buenos Aires	15	STGD	0	15	smMIPs	0	N/A	N/A
Oldak, M.; Warsaw	2	STGD	0	2	smMIPs	2	0	2
Radziwon, A.; Macdonald, I.; Alberta	1	STGD	0	1	smMIPs	1	0	1
Roberts, L.; Cape Town	58	STGD, CRD, RP, MD	0	58	smMIPs	46	4	42
Salameh, M.; Al-Talbishi, A.; Jerusalem	9	STGD, CRD	0	9	smMIPs	9	0	9
Sharon, D.; Jerusalem	48	STGD, CRD, RP, MD-BV, RP-PPRCA, NCMD, RD, MD, CD	41	7	smMIPs, WES, Sanger, MIPs, IRD-panel	6	2	4
Stohr, H.; Weber, B.; Regensburg	87	STGD	0	87	smMIPs	0	N/A	N/A
Valeina, S.; Riga	3	STGD	3	0	N/A	0	N/A	N/A
Total	400		52	348		129	23	106
#, Number; N/A, not applicable; dHPLC, denaturing high performance liquid chromatography; IRD-panel, inherited retinal disease panel sequencing; MIPs, molecular inversion probe based-sequencing; NGS, next-generation sequencing; Sanger, ABCA4 exonic sequencing; smMIPs, single molecule molecular inversion probe based-sequencing of ABCA4 (exonic and intronic) and PRPH2 (exonic); TS, targeted capture…
