## Supplemental Table S4 for "Using single molecule Molecular Inversion Probes as a cost-effective, high-throughput sequencing approach to target all genes and loci associated with macular diseases"

### Sheet: Sheet1
Supplementary Table S4: List of DNA extraction methods used across 46 DNA samples included in the MD test run.
DNA Extraction Method/Instrument used	Manufacturer
Automated DNA extractor (BioRobot EZ1)	QIAGEN, Hilden, Germany
Chemagen DNA Isolation System	Chemagen, Baesweiler, Germany
Auto-Pure Nucleic Acid Purification System	Allsheng, Xihu, China
DNeasy Blood & Tissue Kit	QIAGEN, Hilden, Germany
FlexiGene DNA Kit	QIAGEN, Hilden, Germany
Nucleaon BACC3 Kit	Cytiva Life Sciences,
MagNA Pure Compact Instument	Roche, Basel, Switzerland
Maxwell Promega Instrument	Promega, Wisconsin, USA
Oragene DNA Saliva Kit	DNA Genotek, Kanata, Canada
QIAmp DNA Mini or Midi Blood Kit	QIAGEN, Hilden, Germany
Gentra Puregene Blood Kit	QIAGEN, Hilden, Germany
QIAsymphony DSP DNA Midi Kit	QIAGEN, Hilden, Germany
Ethanol precipitation protocol	Not applicible
ReliaPrep gDNA Isolation System	Promega, Wisconsin, USA
Standard salting-out method	Not applicible
Phenol chloroform extraction	Not applicible
