## Supplemental Table S6 for "Using single molecule Molecular Inversion Probes as a cost-effective, high-throughput sequencing approach to target all genes and loci associated with macular diseases"

### Sheet: Sheet1
Supplementary Table S6: The average coverage per nucleotide across all samples in MD run 01 for all 89 AMD-associated SNPs targeted in the MD-smMIPs panel.
Genes	SNP ID	Reference	Chr	Genomic position	Average coverage (nt)
ABCA1	rs2740488	Fritsche et al. 2016 PMID: 26691988	chr9	107661742	92.3091
ACAD10	rs61941274	Fritsche et al. 2016 PMID: 26691988	chr12	112132610	397.836
ACSL5	rs1926564	Han et al. 2020 PMID: 32277175	chr10	114139896	256.331
ADAM19	rs6899205	Han et al. 2020 PMID: 32277175	chr5	156943285	215.675
ADAMTS9-AS2	rs62247658	Fritsche et al. 2016 PMID: 26691988	chr3	64715155	682.331
APOE	rs429358	Fritsche et al. 2016 PMID: 26691988	chr19	45411941	134.911
APOE (EXOC3L2/MARK4)	rs73036519	Fritsche et al. 2016 PMID: 26691988	chr19	45748362	167.371
ARHGAP21	rs12357257	Fritsche et al. 2016 PMID: 26691988	chr10	24999593	1433.36
ARMS2/HTRA1	rs3750846	Fritsche et al. 2016 PMID: 26691988	chr10	124215565	507.785
B3GALTL	rs9564692	Fritsche et al. 2016 PMID: 26691988	chr13	31821240	1311.85
B3GLCT/HSPH1	rs4381465	Orozco et al. 2020 PMID: 31995762	chr13	31707475	313.962
BAIAP2L2/PICK1	rs760975	Orozco et al. 2020 PMID: 31995762	chr22	38467784	0
BLOC1S1	rs56108400	Orozco et al. 2020 PMID: 31995762	chr12	56213297	1161.08
C1orf21	rs10911623	Strunz et al. 2020 PMID: 32005911	chr1	184603580	726.978
C2/CFB/SKIV2L	rs547154	Sun et al. 2012 PMID: 22440158	chr6	31910938	233.454
C2/CFB/SKIV2L	rs116503776	Fritsche et al. 2016 PMID: 26691988	chr6	31930462	206.411
C2/CFB/SKIV2L	rs144629244	Fritsche et al. 2016 PMID: 26691988	chr6	31946792	15.8844
C2/CFB/SKIV2L	rs181705462	Fritsche et al. 2016 PMID: 26691988	chr6	31947027	0.983871
C2/CFB/SKIV2L (HLA-DQB1)	rs114254831 (rs204993)	Fritsche et al. 2016 PMID: 26691988	chr6	32155581	540.995
C20orf85	rs201459901	Fritsche et al. 2016 PMID: 26691988	chr20	56653725	16.2151
C3	rs12019136	Fritsche et al. 2016 PMID: 26691988	chr19	5835677	5.60215
C3	rs147859257	Fritsche et al. 2016 PMID: 26691988	chr19	6718146	168.379
C3	rs2230199	Fritsche et al. 2016 PMID: 26691988	chr19	6718387	366.492
C4BPA–CD55	rs11120691	Han et al. 2020 PMID: 32277175	chr1	207486475	812.156
C9	rs62358361	Fritsche et al. 2016 PMID: 26691988	chr5	39327888	754.995
CETP	rs5817082	Fritsche et al. 2016 PMID: 26691988	chr16	56997351	499.661
CETP	rs17231506	Fritsche et al. 2016 PMID: 26691988	chr16	56994528	771.599
CFH	rs148553336	Fritsche et al. 2016 PMID: 26691988	chr1	196613173	781.102
CFH	rs570618	Fritsche et al. 2016 PMID: 26691988	chr1	196657064	262.981
CFH	rs10922109	Fritsche et al. 2016 PMID: 26691988	chr1	196704632	660.371
CFH	rs35292876	Fritsche et al. 2016 PMID: 26691988	chr1	196706642	350.909
CFH	rs121913059	Fritsche et al. 2016 PMID: 26691988	chr1	196716375	517.511
CFH	rs61818925	Fritsche et al. 2016 PMID: 26691988	chr1	196815450	155.637
CFHR5	rs191281603	Fritsche et al. 2016 PMID: 26691988	chr1	196958651	135.723
CFI	rs141098594	Orozco et al. 2020 PMID: 31995762	chr4	110516151	689.118
CFI	rs10033900	Fritsche et al. 2016 PMID: 26691988	chr4	110659067	890.758
CFI	rs141853578	Fritsche et al. 2016 PMID: 26691988	chr4	110685820	684.511
CLUL1	rs9973159	Han et al. 2020 PMID: 32277175	chr18	597950	984.565
CNN2	rs67538026	Fritsche et al. 2016 PMID: 26691988	chr19	1031438	20.9059
COL4A3	rs11884770	Fritsche et al. 2016 PMID: 26691988	chr2	228086920	121.237
COL4A3	rs7559693	Orozco et al. 2020 PMID: 31995762	chr2	228118949	710.653
COL8A1	rs140647181	Fritsche et al. 2016 PMID: 26691988	chr3	99180668	168.223
COL8A1	rs55975637	Fritsche et al. 2016 PMID: 26691988	chr3	99419853	479.261
CPN1	rs7896471	Han et al. 2020 PMID: 32277175	chr10	101788308	0.00268817
CSK	rs1378940	Han et al. 2020 PMID: 32277175	chr15	75083494	403.688
CTRB2	rs72802342	Fritsche et al. 2016 PMID: 26691988	chr16	75234872	207.551
FAM126B	rs16836568	Strunz et al. 2020 PMID: 32005911	chr2	201879948	635.185
HTRA1	rs11528744	Orozco et al. 2020 PMID: 31995762	chr10	124293654	495.223
IP6K3	rs7768569	Strunz et al. 2020 PMID: 32005911	chr6	33808921	663.339
KCNT2	rs187328863	Fritsche et al. 2016 PMID: 26691988	chr1	196380158	492.516
KMT2E/SRPK2	rs1142	Fritsche et al. 2016 PMID: 26691988	chr7	104756326	380.901
LBP	rs2232613	Han et al. 2020 PMID: 32277175	chr20	36997655	1303.95
LILRA3	rs416867	Strunz et al. 2020 PMID: 32005911	chr19	54796630	1144.57
LINC00461	rs17421410	Han et al. 2020 PMID: 32277175	chr5	87836307	730.599
LIPC	rs2043085	Fritsche et al. 2016 PMID: 26691988	chr15	58680954	996.946
LIPC	rs2070895	Fritsche et al. 2016 PMID: 26691988	chr15	58723939	593.817
ME3	rs1938932	Strunz et al. 2020 PMID: 32005911	chr11	86326682	829.215
MIR6130/RORB	rs10781182	Fritsche et al. 2016 PMID: 26691988	chr9	76617720	449.702
MMP9	rs142450006	Fritsche et al. 2016 PMID: 26691988	chr20	44614991	262.366
NFKB1	rs1005819	Han et al. 2020 PMID: 32277175	chr4	103504305	386.427
NPLOC4/TSPAN10	rs6565597	Fritsche et al. 2016 PMID: 26691988	chr17	79526821	21.9597
PILRA	rs6965458	Orozco et al. 2020 PMID: 31995762	chr7	99973402	127.887
PILRB/PILRA	rs7803454	Fritsche et al. 2016 PMID: 26691988	chr7	99991548	14.4892
PILRB: STAG3L5P-PVRIG2P-PILRB	rs28495773	Orozco et al. 2020 PMID: 31995762	chr7	99943583	163.839
PPIL3	rs6747253	Strunz et al. 2020 PMID: 32005911	chr2	201748415	51.3683
PRLR/SPEF2	rs114092250	Fritsche et al. 2016 PMID: 26691988	chr5	35494448	195.927
RAD51B	rs61985136	Fritsche et al. 2016 PMID: 26691988	chr14	68769199	104.258
RAD51B	rs2842339	Fritsche et al. 2016 PMID: 26691988	chr14	68986999	1234.37
RDH5	rs3138142	Orozco et al. 2020 PMID: 31995762	chr12	56115585	515.61
RDH5/CD63	rs3138141	Fritsche et al. 2016 PMID: 26691988	chr12	56115778	270.782
RIN3	rs11624512	Strunz et al. 2020 PMID: 32005911	chr14	93111120	1229.24
RLBP1	rs3825991	Han et al. 2020 PMID: 32277175	chr15	89761664	575.344
SLC12A5-AS1	rs3761159	Orozco et al. 2020 PMID: 31995762	chr20	44634957	192.591
SLC16A8	rs8135665	Fritsche et al. 2016 PMID: 26691988	chr22	38476276	315.172
SYN3/TIMP3	rs5754227	Fritsche et al. 2016 PMID: 26691988	chr22	33105817	385.766
TGFBR1	rs1626340	Fritsche et al. 2016 PMID: 26691988	chr9	101923372	278.677
TLR4	rs4986790	Zhou et al. 2020 PMID: 32844696	chr9	120475302	1040.7
TMEM199/SARM1	rs7212510	Orozco et al. 2020 PMID: 31995762	chr17	26703682	61.4274
TMEM97	rs11080055	Fritsche et al. 2016 PMID: 26691988	chr17	26649724	1672.94
TNFRSF10A	rs79037040	Fritsche et al. 2016 PMID: 26691988	chr8	23082971	12.2984
TNFRSF10A	rs11777697	Orozco et al. 2020 PMID: 31995762	chr8	23088984	349.562
TRPM1	rs12440880	Orozco et al. 2020 PMID: 31995762	chr15	31372892	152.484
TRPM3	rs71507014	Fritsche et al. 2016 PMID: 26691988	chr9	73438606	573.185
TSPAN10/PDE6G	rs7405790	Orozco et al. 2020 PMID: 31995762	chr17	81654604	21.9973
ULK3	rs1378942	Strunz et al. 2020 PMID: 32005911	chr15	75077367	663.981
USP7	rs12924995	Strunz et al. 2020 PMID: 32005911	chr16	9028645	1244.57
VEGFA	rs943080	Fritsche et al. 2016 PMID: 26691988	chr6	43826627	188.435
ZBTB38	rs2011092	Han et al. 2020 PMID: 32277175	chr3	141124607	461.554
ZNF385B	rs259842	Han et al. 2020 PMID: 32277175	chr2	180738840	545.876
Colour key:
≤10 reads (poorly covered)
11-49 reads (moderatley covered)
≥50 reads (well covered)
