## Supplemental Table S7 for "Using single molecule Molecular Inversion Probes as a cost-effective, high-throughput sequencing approach to target all genes and loci associated with macular diseases"

### Sheet: Overview_ Class 3-5
Supplementary Table S7: Overview of pathogenic variants (class 5), likely pathogenic variants (class 4) and variants of uncertain significance (class 3) identified.
Gene	cDNA variant	Predicted protein variant	Type of mutation	gnomAD-Exomes Allele Frequency (%)	gnomAD-Genomes Allele Frequency (%)	ACMG Classifcation	LOVD pathogenicity (n reported)	ClinVar pathogenicity (n submissions)	SIFT (score) range: 0-1	MutationTaster (probability)	SpliceAI-G DS AG	SpliceAI-G DS AL	SpliceAI-G DS DG	SpliceAI-G DS DL	spliceAI-G DP ALL	Remarks
ABCA4	c.(?_5715)_(5835_?)del	p.?	CNV deletion	N/A	N/A	N/A	N/A	N/A	N/A	N/A						CNV analysis detected exon 41 del; exact breakpoints unknown
ABCA4	c.1015T>G	p.(Trp339Gly)	Missense variant	0.0007963	Not present	Pathogenic	Likely pathogenic (34)	Pathogenic (2); likely pathogenic (1); VUS (1)	Deleterious (0)	Deleterious (100|0 (del | benign))
ABCA4	c.2041C>T	p.(Arg681*)	Stop gain	0.0007965	Not present	Pathogenic	Pathogenic (79); likely pathogenic (18); VUS (15); likely benign (1)	Pathogenic (10); likely pathogenic (2)	N/A	N/A
ABCA4	c.247_250dup	p.(Ser84Thrfs*16)	Frameshift variant	0.0003979	Not present	Pathogenic	Pathogenic (30); likely pathogenic (16); VUS (8); likely benign (1)	Pathogenic (2); likely pathogenic (1)	N/A	N/A
ABCA4	c.2576A>G	p.(Gln859Arg)	Missense variant	0.008751	0.003186	VUS	VUS (1)	VUS (2)	Tolerated (0.12)	Polymorphism (0.961)
ABCA4	c.2813T>C	p.(Phe938Ser)	Missense variant	0.003977	0.01593	Pathogenic	Pathogenic (2), VUS (5)	Pathogenic (1); likely pathogenic (2); VUS (1)	Deleterious (0.01)	Disease causing (0.999)
ABCA4	c.2992dup	p.(Leu998Profs*25)	Frameshift variant	Not present	Not present	Likely pathogenic	N/A	N/A	N/A	N/A
ABCA4	c.3608-7G>A	p.(=)	Splice region variant; intron variant	0.0004001	Not present	VUS	Likely benign (2)	N/A	N/A	N/A
ABCA4	c.5461-10T>C	p.[Thr1821Aspfs*6,Thr1821Valfs*13]	Splice region variant; intron variant	0.02272	0.01597	Pathogenic	Pathogenic (594); likely pathogenic (123); VUS (102); likely benign (7)	Pathogenic (22); likely pathogenic (7)	N/A	N/A
ABCA4	c.5603A>T	p.(Asn1868Ile)	Missense variant	4.255	3.93	VUS	Pathogenic (122); likely pathogenic (575); VUS (113) likely benign (148); benign (34)	Likely pathogenic (2); VUS (4); likely benign (5); benign (4)	Deleterious (0)	Benign (58|42 (del | benign))
ABCA4	c.5882G>A	p.(Gly1961Glu)	Missense variant	0.4697	0.3504	Pathogenic	Pathogenic (235); likely pathogenic (1629); VUS (204); likely benign (8)	Pathogenic (20); likely pathogenic (9); VUS (1); benign(1)	Deleterious (0)	Deleterious (89|11 (del | benign))
ABCA4	c.6119G>A	p.(Arg2040Gln)	Missense variant	0.03143	0.02866	Pathogenic	Pathogenic (1), likely pathogenic (12), VUS (31)	Pathogenic (1); likely pathogenic (3); VUS (1)	Deleterious (0)	Disease causing (1)
ABCA4	c.834del	p.(Asp279Ilefs*21)	Frameshift variant	Not present	Not present	Pathogenic	Pathogenic (15)	Pathogneic (4); likely pathogenic (1)	N/A	N/A
AIPL1	c.834G>A	p.(Trp278*)	Stop gain	0.0003291	0.0003824	Pathogenic	N/A	Pathogenic (8)	N/A	N/A						NM_014336.4
AIPL1	c.683T>G	p.(Met228Arg)	Missense variant	Not present	Not present	VUS	N/A	N/A	Deleterious (0.03)	Disease causing (1)						NM_001033054.3(AIPL1):c.683T>G
BEST1	c.605G>A	p.(Arg202Gln)	Missense variant	0.0003979	Not present	Likely pathogenic	N/A	N/A	Tolerated (0.35)	Disease causing (1)
BEST1	c.1067G>T	p.(Glu424*)	Stop gain	0.002863	0.003186	Likely pathogenic	N/A	VUS (3)	Deleterious (0.02)	Benign (33|67 (del | benign))						NM_004183.4(BEST1):c.1067G>T
C1QTNF5	c.341G>A	p.(Arg114Gln)	Missense variant	0.05241	0.2041	VUS	Likely benign (1)	VUS (1); likely benign (2); benign (1)	Deleterious (0)	Disease causing (0.996)
C8orf37	c.374+1G>C	p.?	Splice donor variant	0.0004113	Not present	Likely pathogenic	N/A	N/A	N/A	N/A	0	0	0	0.9422	-3;39;-31;1
CACNA1F	c.3181G>C	p.(Val1061Leu)	Missense variant	Not present	Not present	VUS	N/A	VUS(1)	Tolerated (0.4)	Disease causing (1)						NM_001256789.3(CACNA1F):c.3181G>C
CDH3	c.1607T>C	p.(Leu536Pro)	Missense variant	Not present	Not present	VUS	N/A	N/A	Deleterious (0.01)	Disease causing (1)
CDHR1	c.783G>A	p.(Asp214_Pro261del)	Splice region variant	0.2876	0.4459	Likely pathogenic	Pathogenic (6); likely pathogenic (1); VUS (1)	Pathogenic (1); likely pathognic (4); VUS (8); benign (1)	N/A	N/A	0	0	0.0443	0.68	2;-19;-19;0
CERKL	c.1642dup	p.(Tyr548Leufs*18)	Frameshift variant	Not present	Not present	Likely pathogenic	N/A	N/A	N/A	N/A
CFB	c.1036+5dup	p.?	Splice region variant; intron variant	Not present	Not present	VUS	N/A	N/A	N/A	N/A
CFHR5	c.1615T>G	p.(Phe539Val)	Missense variant	0.001989	0.003186	VUS	N/A	N/A	Tolerated (0.14)	Disease causing (0.904)
CFHR5	c.804_805del	p.(Cys269Trpfs*5)	Frameshift variant	Not present	0.006373	Likely pathogenic	N/A	N/A	N/A	N/A
CNGA3	c.1039C>T	p.(Arg347Cys)	Missense variant	0.001193	Not present	Likely pathogenic	N/A	N/A	Deleterious (0.02)	Disease causing (1)
CNGA3	c.1537G>A	p.(Gly513Arg)	Missense variant	0.0003987	Not present	Likely pathogenic	N/A	VUS (1)	Deleterious (0)	Disease causing (1)
CNGA3	c.1720T>C	p.(Ser574Pro)	Missense variant	Not present	Not present	Likely pathogenic	N/A	N/A	Deleterious (0.01)	Disease causing (1)
CNGA3	c.682G>A	p.(Glu228Lys)	Missense variant	0.1373	0.04141	Likely pathogenic	Likely pathogenic (2); VUS (3)	Pathogenic (1); VUS (2); likely benign (1); benign (1)	Deleterious (0.03)	Disease causing (1)
CNGA3	c.967G>C	p.(Ala323Pro)	Missense variant	0.007555	0.02548	Pathogenic	Pathogenic (1); likely pathogenic (2)	Pathogenic (2); likely pathogenic (2); VUS (2)	Tolerated (0.13)	Disease causing (1)
CNGA3	c.985G>T	p.(Gly329Cys)	Missense variant	Not present	Not present	Pathogenic	Pathogenic (2); likely pathogenic (4)	Pathogenic (3)	Deleterious (0)	Disease causing (1)
CNGB3	c.887_896del	p.(Thr296Asnfs*9)	Frameshift variant	Not present	Not present	Likely pathogenic	Pathogenic (1)	N/A	N/A	N/A
CNGB3	c.886A>T	p.(Thr296Ser)	Missense variant	Not present	Not present	VUS	N/A	N/A	N/A	N/A
CNGB3	c.1208G>A	p.(Arg403Gln)	Missense variant	0.4581	0.08283	VUS	Pathogenic (16); likely pathogenic (5); VUS (6); likely benign (1)	N/A	Tolerated (0.22)	Disease causing (0.999)						Despite ACMG classications, this variant is a known common pathogenic variant
CNGB3	c.1400A>G	p.(Asn467Ser)	Missense variant	Not present	Not present	VUS	N/A	N/A	Tolerated (0.31)	Disease causing (0.999)
CNGB3	c.1844A>G	p.(Asn615Ser)	Missense variant	0.005174	0.006369	VUS	N/A	N/A	Tolerated (0.08)	Disease causing (1)
CNGB3	c.2410A>T	p.(Lys804*)	Stop gain	0.005578	0.02548	VUS	N/A	VUS (3)	N/A	N/A
CNNM4	c.599C>A	p.(Ser200Tyr)	Missense variant	0.0003978	Not present	VUS	N/A	Pathogenic (1)	Deleterious (0)	Disease causing (1)
CRX	c.122G>C	p.(Arg41Pro)	Missense variant	Not present	Not present	Likely pathogenic	N/A	N/A	Deleterious (0)	Disease causing (1)
CRX	c.660del	p.(Tyr221Thrfs*9)	Deletion	Not present	Not present	Likely pathogenic	Not reported	Not reported	Not reported	Not reported
CTNNA1	c.2488T>C	p.(Cys830Arg)	Missense variant	Not present	Not present	VUS	N/A	N/A	Deleterious (0.03)	N/A						NM_001290307.2(CTNNA1):c.2488T>C
EFEMP1	c.343G>A	p.(Gly115Arg)	Missense variant	0.0003978	0.003185	VUS	N/A	N/A	Deleterious (0.02)	Disease causing (0.895)
EFEMP1	c.47A>G	p.(Lys16Arg)	Missense variant	Not present	Not present	VUS	N/A	N/A	Tolerated (0.59)	Benign (7|93 (del | benign))	0.0529	0	0.0001	0.2101	-1;-2;0;-34
EYS	c.3024C>A	p.(Cys1008*)	Stop gain	Not present	Not present	Pathogenic	Pathogenic (1)	Pathogenic (2)	N/A	N/A
EYS	c.3694A>T	p.(Ile1232Phe)	Missense variant	0.01672	0.03823	VUS	VUS (2)	VUS (2)	Deleterious (0)	Polymorphism (0.999)
EYS	c.-448+5G>A	p.?	5'UTR region variant; intron variant	Not present	0.003186	VUS	VUS (1)	VUS (2)	N/A	N/A	0.0003	0	0.0678	0.3651	-42;31;11;5
EYS	c.9239A>G	p.(Tyr3080Cys)	Missense variant	Not present	Not present	VUS	N/A	N/A	Deleterious (0.03)	Deleterious (66|34 (del | benign))
FBN2	c.1726A>G	p.(Ile576Val)	Missense variant; splice region variant	Not present	Not present	VUS	N/A	N/A	Deleterious (0)	N/A
FBN2	c.2428+6T>A	p.?	Splice region variant; intron variant	0.05063	0.2102	VUS	VUS (10)	Benign (4)	N/A	N/A
FBN2	c.3584G>T	p.(Arg1195Leu)	Missense variant	Not present	Not present	VUS	N/A	N/A	Tolerated (0.1)	Disease causing (0.66)
FBN2	c.5864A>C	p.(Tyr1955Ser)	Missense variant	Not present	Not present	VUS	N/A	N/A	Tolerated (0.4)	N/A
FBN2	c.6064G>A	p.(Ala2022Thr)	Missense variant	0.004778	0.003187	VUS	N/A	N/A	Tolerated (0.14)	Disease causing (0.709)
FBN2	c.6598A>G	p.(Met2200Val)	Missense variant	0.003184	0	VUS	N/A	VUS (2)	Tolerated (0.29)	N/A
FBN2	c.6870G>C	p.(Lys2290Asn)	Missense variant	Not present	Not present	VUS	N/A	N/A	Tolerated (0.16)	Benign (48|52 (del | benign))
FBN2	c.7180A>G	p.(Ile2394Val)	Missense variant	0.006377	0.01274	VUS	N/A	VUS (1)	Tolerated (0.5)	Benign (7|93 (del | benign))
FBN2	c.8045C>T	p.(Ser2682Leu)	Missense variant	0.00199	0.003188	VUS	N/A	N/A	Tolerated (0.08)	Disease causing (0.996)
FBN2	c.8290G>C	p.(Glu2764Gln)	Missense variant	Not present	Not present	VUS	N/A	N/A	Tolerated (0.32)	N/A
GUCA1A	c.212T>C	p.(Ile71Thr)	Missense variant	0.001991	Not present	VUS	VUS (1)	VUS (2)	Deleterious (0.01)	N/A
GUCA1A	c.250C>T	p.(Leu84Phe)	Missense variant	Not present	Not present	Likely pathogenic	N/A	Pathogenic (1); likely pathogenic (2)	Tolerated (0.2)	N/A
GUCA1A	c.296A>G	p.(Tyr99Cys)	Missense variant	Not present	Not present	Pathogenic	Pathogenic (dominant) (3); likely pathogenic (dominant) (1)	Pathogenic (4); likely pathogenic (2)	Deleterious (0)	N/A
GUCY2D	c.1004C>A	p.(Pro335His)	Missense variant	Not present	Not present	VUS	N/A	N/A	Tolerated (0.21)	Benign (31|69 (del | benign))
GUCY2D	c.2059C>T	p.(His687Tyr)	Missense variant	0.01356	0.003185	VUS	VUS (1)	VUS (1)	Tolerated (0.23)	Polymorphism (0.694)
HMCN1	c.10618G>A	p.(Val3540Ile)	Missense variant	0.189	0.207	VUS	VUS (1)	Likely benign (2)	Deleterious (0)	N/A
HMCN1	c.13190G>A	p.(Arg4397Gln)	Missense variant	0.01318	0.003185	VUS	N/A	N/A	Tolerated (0.36)	Disease causing (0.845)
HMCN1	c.14111C>T	p.(Ala4704Val)	Missense variant	0.04659	0.01594	VUS	N/A	VUS (1)	Deleterious (0.03)	N/A
HMCN1	c.14140G>A	p.(Val4714Met)	Missense variant	0.008762	0.009559	VUS	N/A	N/A	Deleterious (0.02)	N/A
HMCN1	c.16346C>T	p.(Thr5449Ile)	Missense variant	0.0007973	Not present	VUS	N/A	N/A	Tolerated (0.45)	N/A
HMCN1	c.2443T>C	p.(Tyr815His)	Missense variant	0.01713	Not present	VUS	N/A	N/A	Tolerated (0.21)	N/A
HMCN1	c.2467A>G	p.(Thr823Ala)	Missense variant	0.003187	0.01592	VUS	N/A	N/A	Tolerated (0.14)	Benign (10|90 (del | benign))
HMCN1	c.2648C>G	p.(Thr883Arg)	Missense variant	Not present	Not present	VUS	N/A	N/A	Tolerated (0.26)	N/A
HMCN1	c.2935+7_2935+8dup	p.?	Splice region variant; intron variant	0.08394	0.3154	VUS	N/A	N/A	N/A	N/A
HMCN1	c.3354G>T	p.(Gln1118His)	Missense variant	0.006773	0.006371	VUS	N/A	N/A	Deleterious (0.01)	N/A
HMCN1	c.3854A>G	p.(Glu1285Gly)	Missense variant	Not present	Not present	VUS	N/A	N/A	Tolerated (0.37)	N/A
HMCN1	c.5282C>T	p.(Ser1761Phe)	Missense variant	Not present	Not present	VUS	N/A	N/A	Deleterious (0.02)	N/A
HMCN1	c.7163G>A	p.(Gly2388Glu)	Missense variant	0.007988	Not present	VUS	N/A	N/A	Tolerated (0.15)	Benign (31|69 (del | benign))
HMCN1	c.8139+7C>A	p.?	Splice region variant; intron variant	0.007978	Not present	VUS	N/A	VUS (1)	N/A	N/A
HMCN1	c.9292C>T	p.(Arg3098Trp)	Missense variant	0.0003987	Not present	VUS	N/A	VUS (1); likely benign (2); benign (3)	Deleterious (0)	N/A
IMPG1	c.1738C>T	p.(Arg580Cys)	Missense variant	0.02033	Not present	VUS	Likely pathogenic (1)	VUS (1)	Deleterious (0)	Benign (23|77 (del | benign))
IMPG1	c.2027C>T	p.(Ser676Phe)	Missense variant	Not present	Not present	VUS	N/A	N/A	Deleterious (0)	Disease causing (1)
IMPG2	c.3023-6_3030dup	p.(Ala1011Phefs*2)	Stop gain; frameshift variant	0.0016	0.003185	Pathogenic	Likely pathogenic (1)	Pathogenic (2); likely pathogenic (2)	N/A	N/A
IMPG2	c.411G>A	p.(Trp137*)	Stop gain	0.001194	Not present	Pathogenic	Likely pathogenic (1)	Likely pathogenic (2)	N/A	N/A
NMNAT1	c.671C>A	p.(Thr224Lys)	Missense variant	0.0003978	Not present	Likely pathogenic	N/A	N/A	Deleterious (0.01)	Deleterious (73|27 (del | benign))
NMNAT1	c.769G>A	p.(Glu257Lys)	Missense variant	0.07022	0.06368	Pathogenic	Pathogenic (51); likely pathogenic (24)	Pathogenic (12)	Tolerated (0.14)	Deleterious (73|27 (del | benign))
OPN1MW	c.858_859insCACCC	p.(Phe287Hisfs*18)	Frameshift variant	Not present	Not present	VUS	N/A	N/A	N/A	N/A
OPN1SW	c.1037G>T	p.(Gly346Val)	Missense variant	Not present	Not present	VUS	N/A	N/A	Deleterious (0.01)	N/A
OPN1SW	c.826C>A	p.(Arg276Ser)	Missense variant	0.003977	0.003185	VUS	N/A	N/A	Tolerated (0.11)	Disease causing (0.992)
PCARE	c.3388_3389del	p.(Leu1130Valfs*2)	Frameshift variant	Not present	Not present	Pathogenic	N/A	Pathogenic (1)	N/A	N/A
PDE6C	c.1339A>G	p.(Asn447Asp)	Missense variant	0.02228	0.01592	VUS	Likely benign (1), VUS (1)	VUS (1)	Tolerated (0.51)	Disease causing (0.589)
PDE6C	c.1472_1474dup	p.(Val491dup)	Inframe insertion	Not present	Not present	VUS	N/A	N/A	N/A	N/A
PDE6C	c.2082G>A	p.(Met694Ile)	Missense variant	0.1841	0.2102	VUS	Likely benign (1), VUS (1)	VUS (4); benign(1)	Deleterious (0.05)	Disease causing (1)
PDE6C	c.827G>A	p.(Arg276Gln)	Missense variant	0.001591	0.003185	VUS	VUS (1)	VUS (1)	Deleterious (0)	Disease causing (1)
PROM1	c.1117C>T	p.(Arg373Cys)	Missense variant	Not present	Not present	Pathogenic	Pathogenic (25); likely pathogenic (19); VUS (2)	Pathogenic (15); likely pathogenic (1)	Deleterious (0.03)	Disease causing (0)
PROM1	c.1578+1G>T	p.?	Splice donor variant	Not present	Not present	Likely pathogenic	N/A	N/A	N/A	N/A	0	0	0.0418	0.9916	2;12;2;1
PROM1	c.1767G>A	p.(Glu589=)	Splice region variant; synonymous variant	0.0004021	Not present	VUS	N/A	N/A	N/A	N/A	0.0011	0	0.0016	0.8253	38;33;-49;0
PROM1	c.2327A>T	p.(Asp776Val)	Missense variant	0.000411	0.003184	VUS	N/A	VUS(2)	Deleterious (0.04)	Disease causing (1)
PROM1	c.604C>G	p.(Arg202Gly)	Missense variant	0.02368	0.02548	VUS	Likely pathogenic (1); VUS (4)	VUS (8); likely benign (1)	Deleterious (0.03)	Deleterious (100|0 (del | benign))
PRPH2	c.469G>T	p.(Asp157Tyr)	Missense variant	Not present	Not present	Likely pathogenic	N/A	N/A	Deleterious (0)	Disease causing (1)						Not reported in Peeters et al. 2021 (PMID: 34411390) (c.469G>A reported)
PRPH2	c.605G>A	p.(Gly202Glu)	Missense variant	Not present	Not present	Pathogenic	N/A	Likely pathogenic (1); VUS (1)	Deleterious (0.01)	Disease causing (1)						Not reported in Peeters et al. 2021 (PMID: 34411390)
RDH12	c.746G>C	p.(Arg249Pro)	Missense variant	Not present	Not present	VUS	N/A	N/A	Tolerated (0.26)	Benign (29|71 (del | benign))
RDH12	c.785C>G	p.(Ala262Gly)	Missense variant	Not present	Not present	VUS	N/A	N/A	Tolerated (0.06)	Deleterious (87|13 (del | benign))
RDH12	c.849-6C>T	p.?	Splice region variant; intron variant	0.0003978	Not present	VUS	N/A	N/A	N/A	N/A
RIMS1	c.2176G>A	p.(Val726Ile)	Missense variant	0.005623	Not present	VUS	N/A	N/A	Tolerated (0.6)	N/A
RIMS1	c.442T>A	p.(Ser148Thr)	Missense variant	Not present	Not present	VUS	N/A	N/A	Tolerated (0.5)	Benign (21|79 (del | benign))
RIMS1	c.755T>C	p.(Leu252Ser)	Missense variant	0.003364	0.009554	VUS	N/A	N/A	Deleterious (0.05)	N/A
RLBP1	c.(?_526)_(954_?)	p.?	CNV deletion	N/A	N/A	N/A	Pathogenic (1)	N/A	N/A	N/A						Deletion exons 7-9; exact breakpoints unknown
ROM1	c.167C>T	p.(Ser56Phe)	Missense variant	0.005274	Not present	VUS	N/A	VUS (2)	Deleterious (0.01)	N/A
ROM1	c.320del	p.(Gly107Alafs*15)	Frameshift variant	Not present	Not present	Likely pathogenic	N/A	N/A	N/A	N/A
ROM1	c.338G>A	p.(Gly113Glu)	Missense variant	0.01019	0.01595	VUS	N/A	VUS (1)	Deleterious (0)	Polymorphism (1)
ROM1	c.339dup	p.(Leu114Alafs*18)	Frameshift variant	-1	0.0875	Likely pathogenic	Pathogenic (3); likely pathogenic (2); VUS (1)	Pathogenic (2); VUS (2); likely benign (1)	N/A	N/A						Previous reported in literature as most likely not pathogenic (PMID: 26103963)
ROM1	c.668G>A	p.(Arg223Gln)	Missense variant	0.01273	0.01277	VUS	VUS(1)	VUS(1)	Tolerated (0.07)	Disease causing (1)
ROM1	c.839C>T	p.(Ala280Val)	Missense variant; Splice region variant	0.001591	0.003185	VUS	N/A	VUS (1)	Tolerated (1)	Polymorphism (1)
RP1	c.-13+6T>G	p.?	5'UTR region variant; intron variant	Not present	Not present	VUS	N/A	N/A	N/A	N/A	0.0001	0	0.0004	0.169	-10;-22;-9;-6
RP1	c.2825C>T	p.(Thr942Met)	Missense variant	0.002395	0.003186	VUS	Likely benign (1)	VUS (2)	Tolerated (0.13)	N/A
RP1	c.2953_2956del	p.(Asn985Tyrfs*27)	Frameshift variant	Not present	Not present	Pathogenic	Pathogenic (1)	Pathogenic (1)	N/A	N/A
RP1	c.365G>C	p.(Arg122Pro)	Missense variant	0.001628	0.003193	VUS	N/A	N/A	Deleterious (0.01)	Benign (20|80 (del | benign))
RP1	c.4766C>A	p.(Ser1589Tyr)	Missense variant	0.00199	Not present	VUS	N/A	N/A	Tolerated (0.11)	Disease causing (0.808)
RP1	c.5605C>T	p.(His1869Tyr)	Missense variant	0.003185	0.01148	VUS	N/A	N/A	Tolerated (0.45)	Polymorphism (1)
RP1	c.6196G>A	p.(Asp2066Asn)	Missense variant	0.0498	0.0223	VUS	Likely benign (2); VUS (3)	VUS (4); likely benign (1)	Deleterious (0)	N/A
RP1L1	c.211C>T	p.(Arg71Cys)	Missense variant	0.01855	0.01912	VUS	N/A	VUS (1)	Deleterious (0)	N/A
RP1L1	c.2880G>C	p.(Trp960Cys)	Missense variant	Not present	Not present	VUS	N/A	N/A	Deleterious (0.04)	Disease causing (0.999)
RP1L1	c.3642C>A	p.(Ser1214Arg)	Missense variant	0.0004013	Not present	VUS	VUS (1)	VUS (1)	Deleterious (0.03)	Polymorphism (1)
RP1L1	c.3977_3978insGAA	p.(Lys1326dup)	Inframe insertion	Not present	Not present	VUS	N/A	N/A	N/A	N/A
RP1L1	c.3978_3979insGAAGGA	p.(Lys1326_Thr1327insGluGly)	Inframe insertion	Not present	Not present	VUS	N/A	N/A	N/A	N/A
RP1L1	c.3985_3986insGAG	p.(Glu1328_Glu1329insGly)	Inframe insertion	0.0004052	0.003208	VUS	VUS (2)	N/A	N/A	N/A
RP1L1	c.4342G>A	p.(Glu1448Lys)	Missense variant	0.001206	Not present	VUS	N/A	VUS (1)	Deleterious (0)	Benign (7|93 (del | benign))
RP1L1	c.452C>G	p.(Pro151Arg)	Missense variant	0.0008044	0.003187	VUS	N/A	N/A	Deleterious (0.03)	Disease causing (0.929)
RPGR	c.2745_2750dup	p.(Glu918_Gly919dup)	Inframe insertion	Not present	Not present	VUS	N/A	N/A	N/A	N/A
RPGR	c.2980G>T	p.(Glu994*)	Missense variant	Not present	Not present	Likely pathogenic	N/A	N/A	N/A	N/A
RPGR	c.2990A>G	p.(Glu997Gly)	Missense variant	Not present	Not present	VUS	N/A	N/A	Tolerated (0.44)	N/A
RPGR	c.3163_3164del	p.(Asn1055Glnfs*23)	Frameshift variant	Not present	Not present	Likely pathogenic	N/A	N/A	N/A	N/A
RPGR	c.3338del	p.(Gly1113Glufs*18)	Frameshift variant	Not present	Not present	Likely pathogenic	N/A	N/A	N/A	N/A
TTLL5	c.1310C>T	p.(Ala437Val)	Missense variant	0.006767	0.02231	VUS	N/A	VUS (1)	Tolerated (1)	Polymorphism (0.737)
TULP1	c.797G>T	p.(Gly266Val)	Missense variant	0.06959	0.08603	VUS	VUS (3)	VUS (7)	Deleterious (0.03)	Disease causing (1)	0.0001	0	0.8271	0.0834	2;1;2;-25
CNV, copy number variant; N/A, not available; VUS, variant of unknown significance.
